# Folic acid prevents interferon-induced iron accumulation and ferroptosis and improves liver health in children with biliary atresia

**DOI:** 10.1101/2023.12.01.23299102

**Authors:** Yanhui Xu, Xixi Chen, Rongli Fang, Yu Ning, Zhijun Zhu, Xiaolei Wang, Yunnan Xiao, Xiaotian Li, Huifang Ren, Yanfang Zhang, Xiaoyu Zuo, Chengwei Chai, Kanghua Zhong, Jiankun Liang, Qifeng Liang, Yuanyuan Luo, Yi Xu, Kaili Liao, Qiuming He, Xuying Tan, Qingqing Ye, Zefeng Lin, Yang Han, Zhenhua Luo, Xiaoqiong Gu, Yan Zhang, Liying Sun, Fan Bai, Jinbao Liu, Junqiang Lv, Zhi Yao, Andrew M Lew, Huimin Xia, Wenhao Zhou, Zhe Wen, Zhanghua Chen, Yuxia Zhang

## Abstract

**Background & Aims:** Biliary atresia (BA) is an obstructive newborn jaundice disease that leads to liver failure in the majority of affected infants. Viral infection is an important environmental trigger of BA. The aim of the study is to establish how viral infection rewires the cellular and metabolic processes of the digestive systems in at-risk infants and leads to BA development.

**Methods:** Single cell RNA (scRNA) transcriptomes and V(D)J sequences were generated using small intestine and liver biopsies from BA and control infants. Candidate risk genes were identified by genome-wide association study. Patient specimens, mouse model of experimental biliary atresia, and a myeloid-specific *Folr2* knockout mice (*folr2^Mko^*) were used to determine immune pathologies that lead to BA development. An open label clinical trial was conducted to determine the therapeutic effect of folic acid on post-Kasai’s outcomes of patients with BA.

**Results:** Type I interferon (IFN-I) signaling is persistently activated in infants with BA. This promotes expression of hepcidin in hepatic TREM2^+^ macrophages and hepatocytes, which impairs SLC40A1-mediated iron excretion from the small intestine, leading to iron accumulation, lipid peroxidation, dysbiosis and folic acid deficiency. By genetic ablation of *Folr2,* we show that folinate supplementation halts persistent IFN-I activation and suppresses hepcidin expression by TREM2^+^ macrophages. In an open label clinical study, folic acid supplementation decreased post-Kasai’s cholangitis incidences and liver transplantation rates by 70%.

**Conclusion:** Persistent IFN-I signaling plays a critical role in virally induced pathological jaundice in infants, and that folic acid supplementation is an effective therapy for BA.
