## Supplemental Table 1 for "Folic acid prevents interferon-induced iron accumulation and ferroptosis and improves liver health in children with biliary atresia"

### Sheet: Patients for scRNA-seq
10x Genomics single cell					Pathogens Infection Detection
Gender	Diagnosis	Kasai	Latest follow-up	Liver Tranplantation	CMV (cps/ml)	EBV (IU/ml)
M	CC		6-2023		N/A	N/A
F	CC		7-2022		N/A	N/A
M	CC		7-2023		N/A	N/A
F	CC		9-2021		N/A	N/A
M	CC		10-2021		N/A	N/A
M	CC		3-2023		N/A	N/A
F	CC		10-2021		N/A	N/A
M	CC		4-2021		N/A	N/A
F	CC		6-2023		N/A	N/A
F	BA	Y	7-2023	N	Negative	Negative
M	BA	Y	7-2023	N	3.66*10^3	N/A
M	BA	Y	7-2023	N	Negative	Negative
M	BA	Y	7-2023	N	3.01*10^3	<200
F	BA	Y	7-2023	N	<500	<200
M	BA	Y	7-2023	N	6.84*10^3	<200
BD Rhapsody™ single-cell					Pathogens Infection Detection
Gender	Diagnosis	Kasai	Latest follow-up	Liver Tranplantation	CMV (cps/ml)	EBV (IU/ml)
M	BA	N	7-2023	Y	N/A	<200
F	BA	Y	7-2023	Y	1.53*10^3	N/A
F	BA	N	7-2023	N	N/A	N/A
F	BA	Y	6-2023	N	N/A	Negative
F	BA	Y	4-2023	N	Negative	EBV-IgG(+)
M	BA	Y	7-2023	N	N/A	<50
F	BA	Y	7-2023	N	<200	<50
M	BA	Y	5-2023	N	N/A	N/A
M	CC		8-2022		N/A	N/A
M	CC		1-2022		N/A	N/A
M	CC		3-2022		N/A	N/A
M	CC		5-2022		N/A	N/A
F	CC		5-2022		N/A	N/A
M	BA+FA	Y	4-2023	N	1.14*10^3	<200
F	BA+FA	Y	7-2023	N	1.15*10^3	<200
M	BA+FA	Y	7-2023	N	<200	<200
F	BA+FA	Y	7-2023	N	N/A	N/A
F	BA+FA	Y	3-2023	N	690	<200

### Sheet: Patients for FA clinical trial
FA clinical trial
With FA treatment		FA supplementation		2-year follow-up Liver transplantation			Cholangitis occurrence			Allergy
Gender	FA supplementation	days before surgery	Kasai	Liver transplantation	LT date	Survival	Cholangitis	Times	When post surgery	Allergy	Allergen
F	9-2021	2	Y	N	-	Y	N	-	-	N	N
F	9-2021	2	Y	N	-	-	Y	1	4m	N	N
M	9-2021	3	Y	N	-	Y	N	-	-	N	N
M	10-2021	4	Y	N	-	Y	N	0	-	Y	Egg white and Formula milk
M	10-2021	6	Y	N	-	Y	N	-	-	N	N
F	11-2021	7	Y	N	-	Y	Y	1	3m	N	N
F	11-2021	4	Y	N	-	Y	N	-	-	N	N
M	11-2021	4	Y	N	-	Y	N	-	-	N	N
M	12-2021	7	Y	missing visits	-	-	Y	1	4m	-	-
F	1-2022	3	Y	N	-	-	N	-	-	N	N
M	12-2021	3	Y	Y	Not provided	Y	N	-	-	-	-
F	12-2021	3	Y	N	-	Y	Y	2	2m, 3m	N	N
F	12-2021	3	Y	N	-	Y	N	-	-	N	N
F	1-2022	3	Y	N	-	Y	N	-	-	N	N
F	2-2022	5	Y	N	-	Y	N	-	-	N	N
M	2-2021	4	Y	Y	2022-08-18	Y	Y	2	N/A	N	N
F	2-2022	4	Y	N	-	Y	N	-	-	N	N
M	2-2022	5	Y	N	-	Y	N	-	-	N	N
F	3-2022	3	Y	N	-	Y	N	-	-	N	N
Without FA treatment		FA supplementation		2-year follow-up Liver transplantation			Cholangitis occurrence			Allergy
Gender	FA supplementation	days before surgery	Kasai	Liver transplantation	LT date	Survival	Cholangitis	Times	When post surgery	Allergy	Allergen
F	-	-	Y	N		Y	Y	1	0.5m	N
F	-	-	Y	N		Y	Y	3	1m, 2m, 5m	N
M	-	-	Y	N		Y	N	-	-	N
M	-	-	Y	N		Y	Y	1	5m	N
F	-	-	Y	N		Y	Y	1	2m	N
F	-	-	Y	Y		Y	Y	1	1m	N
M	-	-	Y	Y		Y	N	-	-	Y	Sea food and Mango
M	-	-	Y	Y		Y	Y	1	2m	N
M	-	-	Y	N		Y	Y	1	1m	N
M	-	-	Y	Y		Y	N	-	-	N
F	-	-	Y	missing visits		-	Y	3	1m, 2m, 5m	-
F	-	-	Y	Y		Y	Suspect	-	-	N
M	-	-	Y	Y		Y	Y	2	1m, 2m	N
M	-	-	Y	Y		Y	Y	2	4m, 5m	N
F	-	-	Y	N		Y	N	-	-	N
F	-	-	Y	N		Y	Y	1	1m	N
M	-	-	Y	Y		Y	Y	3	0.5m, 1m, 2m	Y	Dairy products
M	-	-	Y	N		Y	N	-	-	N
F	-	-	Y	missing visits		-	Y	3	1m, 3m, 4,	-
F	-	-	Y	missing visits		-	Y	1	2m	-
F	-	-	Y	Y		Y	Y	2	6m, 7m	Y	Not specified
F	-	-	Y	N		Y	Y	2	3m, 4m	N
F	-	-	Y	N		Y	Y	3	3m, 4m, 8m	Y	Grapefruit and kiwifruit
F	-	-	Y	N		Y	Y	4	4m, 5m, 7m, 15m	N
F	-	-	Y	N		Y	Y	2	6m, 9m	N
F	-	-	Y	N		Y	Y	2	1m, 5m	N
F	-	-	Y	N		Y	Y	1	8m	N
F	-	-	Y	Y		Y	N	-	-	N
M	-	-	Y	N		Y	Y	1	3m	N
M	-	-	Y	Y		Y	Y	6	1m, 2m, 3m, 4m, 5m, 6m	Y	Sea food and Dairy products
F	-	-	Y	N		Y	Y	4	1m, 2m, 3m, 4m	N
F	-	-	Y	N		Y	Y	1	5m	N
F	-	-	Y	missing visits		-	Y	-	-	-
F	-	-	Y	N		Y	N	-	-	N
M	-	-	Y	N		N	Y	1	1m	N
M	-	-	Y	Y		Y	N	-	-	Y	Not specified
M	-	-	Y	Y		Y	Y	3	1m, 2m,3m	N
M	-	-	Y	N		Y	Y	1	2m	N
