## Supplementary table 2 for "Folic acid prevents interferon-induced iron accumulation and ferroptosis and improves liver health in children with biliary atresia"

### Sheet: Questionnaire
Questionnaire
1	Birth date
2	Gender
3	Residential location
4	Annual household income
5	Do three generations of direct relatives that diagnosed with autoimmune diseases
6	Mother's age at birth
7	Does the mother supplement folic acid during pregnancy preparation
8	Duration of supplementing folic acid during pregnancy preparation
9	Does the mother supplement folic acid during pregnancy
10	Duration of folic acid supplementation during pregnancy
11	Dietary composition of the mother during pregnancy
12	The composition of the types of meat eaten by the mother during pregnancy
13	Have the mother ever had a cold or fever during pregnancy
14	Have the mother ever experienced a urinary tract infection during pregnancy
15	Dietary composition of mothers during the postpartum period
16	The types of meat eaten by mothers during their confinement period
17	Age at which jaundice occurs in baby
18	Whether the infant has any symptoms of Upper respiratory tract infection from birth to BA diagnosis
19	Has the infant been diagnosed with suspected viral jaundice during hospitalization due to persistent jaundice
20	If yes, what are types of infected virus?
21	How is the infant feed
22	Has the infant been given vitamin supplements from birth to surgery
23	Whether undergo Kasai procedure
24	So far, how many times cholangitis has occurred after Kasai procedure (before or without liver transplantation)
25	What is the interval time between the first cholangitis occurrence and Kasai procedure?
26	Has the infant ever experienced splenomegaly or hypersplenism after surgery?
27	Has the infant ever experienced ascites after surgery?
28	Has the infant ever experienced anemia after surgery?
29	Has the infant ever experinced gastrointestinal bleeding after surgery?
30	Has the infant ever experinced Bowel obstruction after surgery?
31	Wherther undergo liver transplantation?
32	Does the infant have allergies?
33	Source of Food allergy
34	Source of chemicals allergy
35	Source of encironmental factors allergy
36	At what age the first allergies happened?
