## Supplementary table 3 for "Folic acid prevents interferon-induced iron accumulation and ferroptosis and improves liver health in children with biliary atresia"

### Sheet: Mus primers
Gene ID		Sequences
slc40a1	Forward	ACTTAAAGTGGCCCAGACGT
	Reverse	GCAGTACTGGCCAAATTTGC
slc11a2	Forward	CGTCAGTATCCCAAGGTCCC
	Reverse	CTGCGATGGTGATGAGGACT
nfe2l2	Forward	AAGTCTTCACTGCCCCTCATC
	Reverse	CTGCCAAACTTGCTCCATGT
slc46a1	Forward	CATGGCTCTATACGCAGCATT
	Reverse	GATGATGGCGGAGCGTGAAA
dhfr	Forward	CGCTCAGGAACGAGTTCAAGT
	Reverse	TGCCAATTCCGGTTGTTCAATAA
mthfr	Forward	AGATGAGGCGCAGAATGGAC
	Reverse	CATCCGGTCAAACCTGGAGAT
folr1	Forward	TGAGGACAATTTACACGACCAG
	Reverse	TCCGATGTCATAGTTCCGCAG
folr2	Forward	GTGGACCAGAGTTGGCGTAAA
	Reverse	TAAAGGAGGTACGACAGGCTT
gpx4	Forward	CGATCTGCATGCCCGATATG
	Reverse	GGCATCGTCCCCATTTACAC
trem2	Forward	TTCTCCTGCTGCTGATCACA
	Reverse	CAAGGGTGTCATCTGCGATG
ifna1	Forward	GGATGTGACCTTCCTCAGACTC
	Reverse	ACCTTCTCCTGCGGGAATCCAA
ifnb	Forward	GCCTTTGCCATCCAAGAGATGC
	Reverse	ACACTGTCTGCTGGTGGAGTTC
irf1	Forward	TCCAAGTCCAGCCGAGACACTA
	Reverse	ACTGCTGTGGTCATCAGGTAGG
ifit2	Forward	CGAACTACCGTCTGGATGACTG
	Reverse	CTTCAACCAGCGCCATTGCTTG
hamp	Forward	GCCTGAGCAGCACCACCTAT
	Reverse	TGCAACAGATACCACACTGGGA
Genotyping
Folr2	Forward	AGAATAAGGAAGTCTTGAGCCTGCT
	Reverse	CAACTAGATTCCTACAGGCTACTG
Lyz2-e(Cre-IRES-EGFP)1	Wild type	GCCAGGCTGACTCCATAGTAG
	Common	GGAGAGACTCTGGAGTGTCTCA
	Mutant	AGGTTCAGCAGGGAACCATT
