## Supplementary table 6 for "Folic acid prevents interferon-induced iron accumulation and ferroptosis and improves liver health in children with biliary atresia"

### Sheet: Antibodies
REAGENT or RESOURCE	SOURCE	IDENTIFIER
Antibodies
Anti-Ferroportin/SLC40A1 antibody-BSA free	Novus	Cat# NBP1-21502, RRID: AB_1660490
Anti-4-Hydroxynonenal Antibody	R&D	Cat# MAB3249, RRID: AB_664165
Anti-SLC11A2 antibody	Thermo Fisher	Cat# PA535136, RRID: AB_2552446
Anti-CD24 antibody	Thermo Fisher	Cat# MA5-11828, RRID: AB_10983158
Anti-SLC46a1/PCFT antibody	Abcam	Cat# ab25134, RRID: AB_2270597
Anti-Glutathione Peroxidase4 antibody	Abcam	Cat# ab125066, RRID: AB_10973901
Anti-Nrf2 antibody	Abcam	Cat# ab31163, RRID: AB_881705
Anti-PRDM16 antibody	Abcam	Cat# ab106410, RRID: AB_10866455
Anti-CD8 alpha antibody [C8/144B]	Abcam	Cat# ab17147, RRID: AB_443686
Anti-MUC2 antibody [EPR23479-47]	Abcam	Cat# ab272692, RRID: AB_2888616
Anti-BEST4 antibody	Abcam	Cat# ab188823, RRID: AB_2920879
Anti-Transferrin Receptor antibody	Abcam	Cat# ab84036, RRID: AB_10673794
Anti-Cytokeratin 19 antibody [EP1580Y]	Abcam	Cat# ab52625, RRID: AB_2281020
Anti-CD68 antibody [C68/684]	Abcam	Cat# ab201340, RRID: AB_2920880
Anti-EpCAM antibody	Abcam	Cat# ab71916, RRID: AB_1603782
Anti-SLC40A1 antibody	Abcam	Cat# ab78066, RRID: AB_2190830
Anti-CD163 antibody [EPR19518]	Abcam	Cat# ab182422, RRID: AB_2753196
Anti-Ki67 antibody [SP6]	Abcam	Cat# ab16667, RRID: AB_302459
Anti-4 Hydroxynonenal antibody [HNEJ-2]	Abcam	Cat# ab48506, RRID: AB_867452
Goat Anti-Rabbit IgG H&L (Alexa Fluor® 555)	Abcam	Cat# ab150078, RRID: AB_2722519
Goat Anti-Mouse IgG H&L (Alexa Fluor® 488)	Abcam	Cat# ab150113, RRID: AB_2576208
Goat Anti-Rabbit IgG H&L (Alexa Fluor® 488)	Abcam	Cat# ab150077, RRID: AB_2630356
Brilliant Violet 785™ anti-human CD14	BioLegend	Cat# 301840, RRID: AB_2563425
Alexa Fluor®700 anti-human CD19	BioLegend	Cat# 302226, RRID: AB_493751
Alexa Fluor®700 anti-human CD3	BioLegend	Cat# 317340, RRID: AB_2563408
Alexa Fluor®700 anti-human CD56	BioLegend	Cat# 362522, RRID: AB_2564099
PE anti-human CD11b	BioLegend	Cat# 982606, RRID: AB_2650641
APC anti-human Folate Receptor β (FR-β)	Biolegend	Cat# 391706, RRID: AB_2721303
FITC anti-human CD16	BioLegend	Cat# 302006, RRID:AB_314206
Brilliant Violet 421™anti-human HLA-DR	BioLegend	Cat#307636, RRID:AB_2561831
APC/Cy7 anti-human CD45	Biolegend	Cat# 368516, RRID: AB_2566376
Percp/cy5.5anti-human CD235a	BioLegend	Cat#349110, RRID: AB_2562706
Brilliant Violet 785™ anti-mouse CD8	BioLegend	Cat# 100749, RRID: AB_11218801
Brilliant Violet 605™ anti-mouse CD4	BioLegend	Cat# 100547, RRID: AB_11125962
Brilliant Violet 711™ anti-mouse CD3	BioLegend	Cat# 100241, RRID: AB_2563945
Brilliant Violet 421™ anti-mouse FOXP3	BioLegend	Cat# 126419, RRID: AB_2565933
FITC anti-mouse IFN-g	BioLegend	Cat# 505805, RRID: AB_315399
Brilliant Violet 510™ anti-mouse IL-17	BD Biosciences	Cat# 564168, RRID: AB_2738639
PE anti-mouse IL-17	Biolegend	Cat# 506904, RRID:AB_315464
Brilliant Violet421™ anti-mouse Ly6C	BioLegend	Cat# 128031, RRID: AB_2562177
Brilliant Violet 605™ anti-mouse MHC-II	BioLegend	Cat# 743872, RRID: AB_2741823
FITC anti-mouse CD11c	BioLegend	Cat# 117306, RRID: AB_313775
APC anti-mouse F4/80	BioLegend	Cat# 123116, RRID: AB_893481
Brilliant Violet650™ anti-mouse F4/80	BioLegend	Cat# 123149, RRID: AB_2564589
APC anti-mouse Folate Receptor β (FR-β)	BioLegend	Cat# 153306, RRID: AB_2721313
PE anti-mouse ly6G	BioLegend	Cat# 127607, RRID: AB_1186104
Brilliant Violet 510™ anti-mouse CD11b	BioLegend	Cat# 101245, RRID: AB_2561390
F(ab')2-Donkey anti-Rabbit IgG (H+L) Secondary Antibody, PE,	Invitrogen	Cat# 12-4739-81, RRID: AB_1210761
F(ab')2-Goat anti-Mouse IgG (H+L) Secondary Antibody, PE	Invitrogen	Cat# 12-4010-87, RRID: AB_11044909

### Sheet: Chemicals
Chemicals, Peptides, and Recombinant Proteins
TRIZOL	Invitrogen	Cat# 15596018
RNAlater™	Invitrogen	Cat# AM7021
Chloroform	Sigma Aldrich	Cat# 366927
Ethanol	Sigma Aldrich	Cat# 459836
Isopropyl alcohol	Sigma Aldrich	Cat# W292907
HiScript® III RT SuperMix for qPCR	Vazyme	Cat# R323-01
ChamQ Universal SYBR qPCR Master Mix	Vazyme	Cat# Q711-03
BASIC DMEM, High Glucose, Pyruvate	GIBCO	Cat# C11995500BT
Bile duct epithelial cell culture medium	LMAI Bio	Cat# LMH1006b
Medium for human hepatic stellate cell	Procell	Cat# CM-H046
RPMI 1640 medium	Gibco	Cat# C11875500BT
Fetal bovine serum	Gibco	Cat# A31604
Penicillin-Streptomycin	Gibco	Cat# 15140122
Iscove’s modified Dulbecco’s medium	Gibco	Cat# 12440-053
2-mercaptoethanol	Sigma	Cat# M6250
Gibco® MEM Non-Essential Amino Acids	Gibco	Cat# 11140076
Gibco® GlutaMAX™ Supplement	Gibco	Cat# 35050061
DMSO	Sigma Aldrich	Cat# D2650
7-AAD Staining Solution	Abcam	Cat#ab228563
Zombie Violet™ Fixable Viability Kit	Biolgend	Cat# 423114
TWEEN® 20	Sigma Aldrich	Cat# P1379
0.5 M EDTA (PH=8.0)	Beyotime Biotechnology	Cat# ST066
Ficoll	TBD	Cat# LTS1077
Percoll	GE Healthcare	Cat# GE17089109
Bovine serum albumin (BSA)	Sigma Aldrich	Cat# A2153
PMA	Sigma Aldrich	Cat# P1585
Monensin	Biolegend	Cat# 420701
Recombinant antigen Ro/SSA	AROTEC Diagnostic	Cat# ATR02-10
Anti-Human IgG−Alkaline Phosphatase antibody	Sigma Aldrich	Cat# A2064
Anti-Human IgM−Alkaline Phosphatase antibody	Sigma Aldrich	Cat# A3275
p-nitrophenylphosphate	Sigma Aldrich	Cat# 487663
VECTASHIELD with DAPI	Vector	Cat# H-1200
TrueVIEW™ Autofluorescence Quenching Kits	Vector	Cat# SP-8400
20X Citrate Buffer pH6.0	Servicebio	Cat# G1202
Triton X-100	Sigma	Cat# T8787
4% Paraformaldehyde	Servicebio	Cat# G1101
2.5% Glutaraldehyde	Servicebio	Cat# G1102
Recombinante Human IFN-α	Abcam	Cat# ab48750
Recombinante Human IFN-β	Abcam	Cat# ab71475
Recombinant Murine M-CSF	PeproTech	Cat# 315-02
Poly(dA:dT)	InvivoGen	Cat# tlrl-patn-1
Collagenase A from Clostridium histolyticum	Roche	Cat# 10103586001
Collagenase IV from Clostridium histolyticum	Sigma Aldrich	Cat# C5138
DNase I	Merck	Cat# 10104159001
Dead Cell Removal Kit	Miltenyi Biotec	Cat# 130-090-101
MACS® Tissue Storage Solution	Miltenyi Biotec	Cat# 130-100-008
Trypan Blue	Bio-Rad	Cat# 1450021
Single Cell 5′ Solution v3 library	10x Chromium	Cat# PN-1000006
Single Cell V(D)J Enrichment for Human T Cell	10x Chromium	Cat# PN-1000005
Single Cell V(D)J Enrichment for Human B Cell	10x Chromium	Cat# PN-1000016
RNA isolator Total RNA Extraction Reagent	Vazyme	Cat# R401-01
Phenol:Chlorofo: Isopentanol (25:24:1,pH>7.8)	Leagene	Cat#NE0104
Discover-scTM WTA Kit V2	Vazyme	Cat# N711-01
BD Rhapsody™ Cartridge Reagent Kit	BD biosciences	Cat# 633733
BD Rhapsody™ cDNA Kit	BD biosciences	Cat# 633773
BD Rhapsody™ Whole Transcriptome Analysis (WTA) Amplification Kit	BD biosciences	Cat# 633801
Folinic acid calcium	MCE	Cat# HY-13664
Anti-Mouse IFNAR-1	Biocompare	Cat# I-401
Tofacitinib	Selleck	Cat# S2789
FeSO4·7H2O	Sigma	Cat# F8633
Rhesus rotavirus (RRV)
Critical Commercial Assays
Bio-Plex Pro™ Human Inflammation Panel 1, 37-Plex	Bio-rad	Cat# 171AL001M
Lipid Peroxidation(4-HNE)Assay Kit	Abcam	Cat# ab238538
DCF ROS/RNS Assay Kit	Abcam	Cat# ab283585
LumiKine™ Xpress mIFN-ꞵ 2.0	Thermo Fisher	Cat# luex-mifnbv2
Pierce(tm) BCA Protein Assay Kit	Thermo Fisher	Cat# 23225
Bio-Plex Pro Human Chemokine 40-plex Panel	BIO-RAD	Cat# 171AK99MR2
LEGENDplexTM MU Inflam Panel(13-plex) w/ VbP	Biolegend	Cat# 740446
Opal 7-Color Manual IHC Kit	Akoya	Cat# NEL811001KT
ELISA Kit for Folic Acid(FA)	Cloud-Clone Corp	Cat# CEA610Ge
ELISA Kit for Glutathione(GSH)	Cloud-Clone Corp	Cat# CEA294Ge
ELISA Kit for Tetrahydrobiopterin(THB)	Cloud-Clone Corp	Cat# CEG421Ge
ELISA Kit for Homocysteine(HCy)	Cloud-Clone Corp	Cat# CED984Ge
Serum Iron concentration detection Kit	Solarbio	Cat# BC135-100T
Tissue Iron concentration detection Kit	Solarbio	Cat# BC4350-50T
ELISA Kit for HCMV-IgG	Jiangsu Meimian Industrial Co., Ltd	Cat#MM-50740H1
ELISA Kit for HCMV-IgM	Jiangsu Meimian Industrial Co., Ltd	Cat#MM-51241H1
ELISA Kit for HCMV-IgA	Jiangsu Meimian Industrial Co., Ltd	Cat#MM-61925H1
ELISA Kit for RV-IgG	Jiangsu Meimian Industrial Co., Ltd	Cat#MM-50579H1
ELISA Kit for RV-IgM	Jiangsu Meimian Industrial Co., Ltd	Cat#MM-50581H1
ELISA Kit for RV-IgA	Jiangsu Meimian Industrial Co., Ltd	Cat#MM-50577H1

### Sheet: Software
Software and Algorithms
Prism 7	GraphPad	https://www.graphpad.com/scientific-software/prism/
FlowJo	FlowJo LLC	https://www.flowjo.com/solutions/flowjo/downloads
Image J
Cell Ranger v2.1.1	10X Genomics	https://support.10xgenomics.com/single-cell-gene-expression/software/downloads/latest
GSVA	(Hanzelmann et al., 2013)	http://www.bioconductor.org/packages/release/bioc/html/GSVA.html
Monocle2 v2.8.0	(Qiu et al., 2017)	http://cole-trapnell-lab.github.io/monocle-release/
SCENIC v1.0.0.3	(Aibar et al., 2017)	https://github.com/aertslab/SCENIC
HISAT2 v2.1.0	(Kim et al., 2015)	https://ccb.jhu.edu/software/hisat2/index.shtml
StringTie v.1.3.4	(Pertea et al., 2016)	http://ccb.jhu.edu/software/stringtie/
Rsubread v2.0.1	(Liao et al., 2019)	http://www.bioconductor.org/packages/release/bioc/html/Rsubread.html
CellPhoneDB v2.0	(Vento-Tormo et al., 2018)	https://www.cellphonedb.org/
Limma v3.36.1	(Ritchie et al., 2015)	https://bioconductor.org/packages/release/bioc/html/limma.html
ssmarina v2	Alvarez, Mariano (2013): ssmarina R-system package. figshare. Dataset.	https://figshare.com/articles/ssmarina_R_system_package/785718/2
Metascape	(Tripathi et al., 2015)	http://metascape.org/gp/index.html
